# Tau isoform imbalance and aggregation are pathological hallmarks of X-linked dystonia-parkinsonism

**DOI:** 10.64898/2026.07.23.26358614

**Authors:** Charles Jourdan Reyes, Aloysius Domingo, Ellen B. Penney, Ean Norenberg, Justin Han, Micaela G. Murcar, Christine A. Vaine, Nicolas A. Bravo-Vasquez, Hoang-Dai Tran, Noé Quittot, Anastasie Mate de Gerando, Nil Saez-Calveras, Yogesh Tak, Rachita Yadav, Dadi Gao, Siddarth Reed, Serkan Erdin, Nandini Ramesh, Benjamin Wymann, Aaron Held, Ranee Zara Monsanto, Laura Moran, Hayden Wheeler, Yin Yin Ruan, Grant Griesman, Grace Anne Field, Chao-Zong Lee, Gelbert Crescencio, Matthew Nolan, John Lemanski, Kathryn O’Keefe, Bimal Jana, Cara Fernandez-Cerado, M. Salvie Velasco-Andrada, Gierold Paul A. Legarda, Niecy Grace Ganza-Bautista, Michelle Sy, Madison Hincher, Tiziana Petrozziello, Pia Kivisäkk, Ghazaleh Sadri-Vakili, Edwin L. Muñoz, Mark Angelo C. Ang, Cid Czarina E. Diesta, Criscely Go, Mark W. Albers, Steven Arnold, Brian J. Wainger, Rachel E. Bennett, Marc I. Diamond, Jeffrey W. Miller, Bradley T. Hyman, Nutan Sharma, Laurie J. Ozelius, Michael E. Talkowski, D. Cristopher Bragg, Clotilde Lagier-Tourenne

**Author notes:** Correspondence (M.E.T), (D.C.B.), (C.L.-T.). Authors contributed equally (Charles Jourdan Reyes, Aloysius Domingo, Ellen B. Penney).

## Abstract

Tauopathies encompass diverse neurodegenerative diseases unified by aberrant patterns of tau deposition in brain. Although most appear sporadic, some are linked to genetic etiologies that offer unique mechanistic insights. Here we report that X-linked Dystonia-Parkinsonism (XDP), caused by a non-coding retrotransposon-associated repeat insertion in *TAF1*, involves a significant imbalance of tau isoforms and the accumulation of hyperphosphorylated, four-repeat tau in the brain. In striatal tissue, both misfolded tau accumulation, predominantly in astrocytes, and *MAPT* exon 10 inclusion correlated with repeat length within the causal insertion. Transcriptomic profiling across brain regions revealed dysregulation of known tau-related pathways. Levels of phosphorylated tau181, glial fibrillary acidic protein, and neurofilament light chain were elevated in patient plasma and discriminated XDP from controls. These findings implicate defective tau proteostasis as a key pathogenic mechanism and position XDP as a genetic model for uncovering cellular drivers that may disrupt tau in other more common neurodegenerative diseases.
