## Supplemental Tables for "Tau isoform imbalance and aggregation are pathological hallmarks of X-linked dystonia-parkinsonism": Table S4.xlsx

### Sheet: UP
Upregulated DEGs correlating with increasing SVA repeat length
ENSG	slope	pval	padj	symbol
ENSG00000224924	84.2283	0.000184367	0.172741	LINC00320
ENSG00000132429	9.33728	0.000273035	0.172741	POPDC3
ENSG00000124356	30.371	0.000328224	0.172741	STAMBP
ENSG00000169599	15.2137	0.000415484	0.172741	NFU1
ENSG00000078070	28.369	0.000551185	0.172741	MCCC1
ENSG00000179010	279.873	0.000657167	0.172741	MRFAP1
ENSG00000272143	12.9817	0.000913276	0.172741	FGF14-AS2
ENSG00000124226	38.4522	0.000925369	0.172741	RNF114
ENSG00000119950	81.3358	0.000933803	0.172741	MXI1
ENSG00000237248	7.95906	0.000965656	0.172741	LINC00987
ENSG00000235903	46.6259	0.000974229	0.172741	CPB2-AS1
ENSG00000131773	26.8349	0.00106523	0.172741	KHDRBS3
ENSG00000198740	94.5339	0.00118036	0.172741	ZNF652
ENSG00000108381	88.2604	0.00122154	0.172741	ASPA
ENSG00000245293	57.7795	0.00125175	0.172741	CYP2U1-AS1
ENSG00000167257	8.53475	0.00135642	0.175487	RNF214
ENSG00000162623	14.0699	0.00171562	0.208902	TYW3
ENSG00000157796	29.0062	0.00194301	0.223447	WDR19
ENSG00000231170	2.85714	0.00207048	0.223862	ENSG00000231170
ENSG00000087495	105.485	0.00217701	0.223862	PHACTR3
ENSG00000164221	4.77243	0.00227107	0.223862	CCDC112
ENSG00000255389	13.4646	0.00262167	0.225678	ENSG00000255389
ENSG00000145708	7.15888	0.00268609	0.225678	CRHBP
ENSG00000080822	535.593	0.00289037	0.225678	CLDND1
ENSG00000125629	5.99323	0.00296314	0.225678	INSIG2
ENSG00000204381	38.028	0.00300932	0.225678	LAYN
ENSG00000084453	213.457	0.00329961	0.225678	SLCO1A2
ENSG00000196116	17.0063	0.00331594	0.225678	TDRD7
ENSG00000165511	2.67964	0.00335578	0.225678	ZNF22-AS1
ENSG00000110880	31.913	0.00350796	0.225678	CORO1C
ENSG00000287706	7.67228	0.00353824	0.225678	ENSG00000287706
ENSG00000127989	4.09707	0.00355841	0.225678	MTERF1
ENSG00000112983	31.4487	0.00364474	0.225678	BRD8
ENSG00000165675	41.8532	0.00374179	0.225678	ENOX2
ENSG00000165124	25.4187	0.00387504	0.225678	SVEP1
ENSG00000146859	16.9419	0.00392484	0.225678	TMEM140
ENSG00000141034	7.52969	0.00415018	0.227939	GID4
ENSG00000074319	28.4484	0.00418439	0.227939	TSG101
ENSG00000113141	78.912	0.00436174	0.231508	IK
ENSG00000204161	25.0954	0.00475642	0.237367	TMEM273
ENSG00000155792	12.3002	0.00480151	0.237367	DEPTOR
ENSG00000127980	7.02833	0.00483717	0.237367	PEX1
ENSG00000163166	34.5017	0.00493082	0.237367	IWS1
ENSG00000120688	8.41113	0.00509993	0.239929	WBP4
ENSG00000102221	3.2065	0.00536283	0.241479	JADE3
ENSG00000182518	11.6101	0.00544328	0.241479	FAM104B
ENSG00000184481	95.9977	0.00553517	0.241479	FOXO4
ENSG00000149089	11.8603	0.00559951	0.241479	APIP
ENSG00000122299	12.3313	0.00584877	0.247081	ZC3H7A
ENSG00000279253	2.03246	0.00643633	0.266464	ENSG00000279253
ENSG00000173145	6.63108	0.00729762	0.296198	NOC3L
ENSG00000158435	9.82621	0.00759487	0.297077	CNOT11
ENSG00000111144	18.6463	0.00760631	0.297077	LTA4H
ENSG00000164659	21.4213	0.00783203	0.300228	ELAPOR2
ENSG00000129460	17.0473	0.00814857	0.306651	NGDN
ENSG00000103671	10.1303	0.00829588	0.306651	TRIP4
ENSG00000250802	4.31025	0.00846803	0.306724	ZBED3-AS1
ENSG00000129473	83.8778	0.00871572	0.306724	BCL2L2
ENSG00000253738	29.7614	0.00898606	0.306724	OTUD6B-AS1
ENSG00000166164	38.8603	0.00911099	0.306724	BRD7
ENSG00000100802	5.14084	0.00953597	0.306724	C14orf93
ENSG00000174718	6.39246	0.00970847	0.306724	RESF1
ENSG00000153015	13.4628	0.00982276	0.306724	CWC27
ENSG00000166262	4.26356	0.00982652	0.306724	FAM227B
ENSG00000137501	5.61984	0.00990586	0.306724	SYTL2
ENSG00000274020	6.5656	0.00999558	0.306724	LINC01138
ENSG00000063046	153.358	0.0101269	0.306724	EIF4B
ENSG00000074590	14.0346	0.0105498	0.306724	NUAK1
ENSG00000144837	15.7756	0.0106271	0.306724	PLA1A
ENSG00000215717	27.7666	0.0109576	0.306724	TMEM167B
ENSG00000131732	5.37607	0.0110121	0.306724	ZCCHC9
ENSG00000221986	6.06755	0.0111653	0.306724	MYBPHL
ENSG00000283462	8.69436	0.0117639	0.306724	ENSG00000283462
ENSG00000125482	7.84077	0.0117708	0.306724	TTF1
ENSG00000172331	6.35476	0.0118069	0.306724	BPGM
ENSG00000188786	9.6513	0.0118483	0.306724	MTF1
ENSG00000150459	117.736	0.011865	0.306724	SAP18
ENSG00000169247	31.9681	0.0121805	0.306724	SH3TC2
ENSG00000004799	136.039	0.0126004	0.306724	PDK4
ENSG00000143321	97.5753	0.0126404	0.306724	HDGF
ENSG00000130775	19.1476	0.0127076	0.306724	THEMIS2
ENSG00000255529	25.5734	0.0127587	0.306724	POLR2M
ENSG00000136541	408.932	0.0128096	0.306724	ERMN
ENSG00000154114	5.45606	0.0129592	0.306724	TBCEL
ENSG00000174456	21.4919	0.0130165	0.306724	C12orf76
ENSG00000165115	4.95564	0.0131505	0.306724	KIF27
ENSG00000117758	27.3539	0.0132246	0.306724	STX12
ENSG00000204655	295.317	0.0132273	0.306724	MOG
ENSG00000237949	388.204	0.013294	0.306724	ENSG00000237949
ENSG00000102271	7.31072	0.0136236	0.306724	KLHL4
ENSG00000120438	87.2109	0.0137107	0.306724	TCP1
ENSG00000185222	13.0352	0.0137645	0.306724	TCEAL9
ENSG00000145741	109.671	0.0137803	0.306724	BTF3
ENSG00000138286	11.4747	0.0143307	0.309014	FAM149B1
ENSG00000156136	4.99626	0.0146083	0.309014	DCK
ENSG00000182149	56.9427	0.0147684	0.309014	IST1
ENSG00000128567	86.594	0.0148597	0.309014	PODXL
ENSG00000213963	3.30915	0.0149351	0.309014	LOC100130691
ENSG00000235823	56.8584	0.015062	0.309014	OLMALINC
ENSG00000224189	12.9319	0.0152326	0.309014	HAGLR
ENSG00000150527	6.47925	0.0152872	0.309014	MIA2
ENSG00000167842	10.2982	0.0152946	0.309014	MIS12
ENSG00000169371	6.0578	0.0154092	0.309014	SNUPN
ENSG00000111110	19.1705	0.0155254	0.309014	PPM1H
ENSG00000113845	35.0284	0.015934	0.312415	TIMMDC1
ENSG00000234807	5.34814	0.0159981	0.312415	ENSG00000234807
ENSG00000168724	14.6004	0.01648	0.315805	DNAJC21
ENSG00000186468	546.801	0.0166234	0.315805	RPS23
ENSG00000133639	16.3094	0.0172811	0.315805	BTG1
ENSG00000100410	11.7041	0.0172994	0.315805	PHF5A
ENSG00000187164	180.828	0.0174383	0.315805	SHTN1
ENSG00000083896	20.9075	0.0175558	0.315805	YTHDC1
ENSG00000154655	5.74525	0.0175997	0.315805	L3MBTL4
ENSG00000173947	28.526	0.0177183	0.315805	PIFO
ENSG00000070759	8.02984	0.0177982	0.315805	TESK2
ENSG00000087460	324.085	0.0180275	0.315805	GNAS
ENSG00000174013	21.8458	0.0181431	0.315805	FBXO45
ENSG00000110536	6.68954	0.0183997	0.315805	PTPMT1
ENSG00000253719	50.6287	0.0184293	0.315805	ATXN7L3B
ENSG00000184007	397.232	0.0184513	0.315805	PTP4A2
ENSG00000125871	5.81334	0.0184601	0.315805	MGME1
ENSG00000120458	5.39586	0.0186401	0.315895	MSANTD2
ENSG00000144283	352.713	0.0188592	0.315895	PKP4
ENSG00000182973	5.59556	0.0191438	0.315895	CNOT10
ENSG00000117632	259.996	0.0191472	0.315895	STMN1
ENSG00000109854	17.3388	0.0192284	0.315895	HTATIP2
ENSG00000134186	15.5044	0.0196951	0.316232	PRPF38B
ENSG00000163938	12.1809	0.019845	0.316232	GNL3
ENSG00000027697	51.1302	0.0200154	0.316232	IFNGR1
ENSG00000259120	7.86952	0.020058	0.316232	SMIM6
ENSG00000102241	54.8553	0.0201201	0.316232	HTATSF1
ENSG00000239922	6.67387	0.0203002	0.316232	ENSG00000239922
ENSG00000132676	19.532	0.0204716	0.316232	DAP3
ENSG00000168228	1.8086	0.0208282	0.316232	ZCCHC4
ENSG00000137656	8.05838	0.0209464	0.316232	BUD13
ENSG00000102978	23.8687	0.021079	0.316232	POLR2C
ENSG00000147677	57.3057	0.0211215	0.316232	EIF3H
ENSG00000100596	67.0243	0.0211965	0.316232	SPTLC2
ENSG00000065809	85.4178	0.021351	0.316232	FAM107B
ENSG00000178537	18.3303	0.0214753	0.316232	SLC25A20
ENSG00000227115	10.2315	0.0215404	0.316232	LINC01630
ENSG00000121064	16.7315	0.0218515	0.318539	SCPEP1
ENSG00000151332	6.59608	0.0220637	0.319384	MBIP
ENSG00000124596	14.5531	0.0224044	0.322063	OARD1
ENSG00000168522	42.6526	0.0227384	0.32461	FNTA
ENSG00000123200	19.705	0.0231799	0.326905	ZC3H13
ENSG00000100433	12.4484	0.0233089	0.326905	KCNK10
ENSG00000114670	15.1166	0.0234874	0.326905	NEK11
ENSG00000104419	254.436	0.0237037	0.326905	NDRG1
ENSG00000183735	5.76632	0.0240469	0.326905	TBK1
ENSG00000183111	43.1325	0.0241253	0.326905	ARHGEF37
ENSG00000108349	115.686	0.0241584	0.326905	CASC3
ENSG00000156313	11.3032	0.0241626	0.326905	RPGR
ENSG00000122406	428.887	0.0244284	0.326967	RPL5
ENSG00000064102	6.40521	0.024483	0.326967	INTS13
ENSG00000187699	17.3147	0.0249113	0.329241	C2orf88
ENSG00000165775	36.2786	0.0254761	0.329241	FUNDC2
ENSG00000145425	926.306	0.0255601	0.329241	RPS3A
ENSG00000187764	106.281	0.0256063	0.329241	SEMA4D
ENSG00000006451	30.8116	0.0257039	0.329241	RALA
ENSG00000293508	5.27616	0.0257723	0.329241	ENSG00000293508
ENSG00000287966	1.7274	0.0258365	0.329241	ENSG00000287966
ENSG00000128052	8.31987	0.0259257	0.329241	KDR
ENSG00000197430	257.307	0.0262213	0.330626	OPALIN
ENSG00000155621	3.45159	0.0266471	0.330626	C9orf85
ENSG00000184785	6.1013	0.0266624	0.330626	SMIM10
ENSG00000123560	2830.29	0.0267966	0.330626	PLP1
ENSG00000168216	25.8678	0.0270207	0.330626	LMBRD1
ENSG00000106236	77.9839	0.0270739	0.330626	NPTX2
ENSG00000011426	74.6082	0.0271528	0.330626	ANLN
ENSG00000136938	132.786	0.0277518	0.335942	ANP32B
ENSG00000168300	15.3173	0.0280026	0.336465	PCMTD1
ENSG00000066185	6.81061	0.0281201	0.336465	ZMYND12
ENSG00000186660	35.8859	0.0285941	0.339602	ZFP91
ENSG00000012048	8.1616	0.0289406	0.339602	BRCA1
ENSG00000057608	63.6085	0.0291519	0.339602	GDI2
ENSG00000143157	46.0777	0.0291842	0.339602	POGK
ENSG00000168209	186.358	0.0292025	0.339602	DDIT4
ENSG00000118816	214.895	0.029773	0.344302	CCNI
ENSG00000174720	13.5611	0.0299494	0.344418	LARP7
ENSG00000100129	33.7153	0.0302329	0.344676	EIF3L
ENSG00000135643	154.337	0.0305098	0.344676	KCNMB4
ENSG00000188895	23.2702	0.0306707	0.344676	MSL1
ENSG00000177873	4.03424	0.0307058	0.344676	ZNF619
ENSG00000109445	7.01488	0.030999	0.344676	ZNF330
ENSG00000120675	39.2151	0.0311232	0.344676	DNAJC15
ENSG00000231427	5.6979	0.0311374	0.344676	LINC01445
ENSG00000141540	137.407	0.031313	0.344776	TTYH2
ENSG00000174628	10.6313	0.0318101	0.348222	IQCK
ENSG00000187653	3.02131	0.0321383	0.348222	ENSG00000187653
ENSG00000072864	15.6914	0.0323982	0.348222	NDE1
ENSG00000061794	11.2061	0.0324	0.348222	MRPS35
ENSG00000100603	23.5059	0.0325567	0.348222	SNW1
ENSG00000196507	54.1476	0.0326353	0.348222	TCEAL3
ENSG00000144451	23.5244	0.0330259	0.350582	SPAG16
ENSG00000213064	14.4686	0.0335979	0.354671	SFT2D2
ENSG00000141219	8.84397	0.0337537	0.354671	C17orf80
ENSG00000092199	180.023	0.0348456	0.359704	HNRNPC
ENSG00000137824	30.6332	0.034905	0.359704	RMDN3
ENSG00000186666	3.2308	0.0352458	0.359704	BCDIN3D
ENSG00000138326	556.494	0.0352503	0.359704	RPS24
ENSG00000047644	9.66355	0.0353204	0.359704	WWC3
ENSG00000016402	4.246	0.0356834	0.359704	IL20RA
ENSG00000204272	10.9242	0.0357454	0.359704	NBDY
ENSG00000213593	64.2296	0.0358275	0.359704	TMX2
ENSG00000170584	12.3051	0.0362671	0.359704	NUDCD2
ENSG00000104660	7.55728	0.036465	0.359704	LEPROTL1
ENSG00000039560	8.26243	0.0365646	0.359704	RAI14
ENSG00000111790	11.9911	0.0367476	0.359704	FGFR1OP2
ENSG00000136628	31.2849	0.0371577	0.359704	EPRS1
ENSG00000163029	6.15619	0.0372538	0.359704	SMC6
ENSG00000196352	21.2285	0.0373592	0.359704	CD55
ENSG00000115896	16.2143	0.0376843	0.359704	PLCL1
ENSG00000164038	8.95445	0.0377095	0.359704	SLC9B2
ENSG00000224795	36.2581	0.037815	0.359704	ENSG00000224795
ENSG00000140807	19.8678	0.0379987	0.359704	NKD1
ENSG00000198874	7.48044	0.0384372	0.359704	TYW1
ENSG00000257337	56.3101	0.0387445	0.359704	TNS2-AS1
ENSG00000188938	14.607	0.0389717	0.359704	FAM120AOS
ENSG00000116478	13.5834	0.039665	0.359704	HDAC1
ENSG00000119699	61.6079	0.0397108	0.359704	TGFB3
ENSG00000197798	10.842	0.0397372	0.359704	FAM118B
ENSG00000100764	22.4469	0.0399265	0.359704	PSMC1
ENSG00000158315	6.21711	0.0399937	0.359704	RHBDL2
ENSG00000198034	489.664	0.0401069	0.359704	RPS4X
ENSG00000113578	405.845	0.0401655	0.359704	FGF1
ENSG00000101868	5.09729	0.0401734	0.359704	POLA1
ENSG00000134996	22.3248	0.0402429	0.359704	OSTF1
ENSG00000075239	31.8513	0.0403377	0.359704	ACAT1
ENSG00000144228	5.79136	0.0404087	0.359704	SPOPL
ENSG00000113593	11.7231	0.040742	0.359704	PPWD1
ENSG00000188404	16.0296	0.0408206	0.359704	SELL
ENSG00000119922	11.5441	0.0409125	0.359704	IFIT2
ENSG00000138303	19.9953	0.0410387	0.359704	ASCC1
ENSG00000198121	247.045	0.0411667	0.359704	LPAR1
ENSG00000116350	20.2065	0.0411706	0.359704	SRSF4
ENSG00000198382	6.64469	0.041409	0.359704	UVRAG
ENSG00000169871	25.0491	0.0414742	0.359704	TRIM56
ENSG00000166002	5.45222	0.041531	0.359704	SMCO4
ENSG00000278730	26.1584	0.0425555	0.359866	ENSG00000278730
ENSG00000108406	14.1813	0.0429005	0.359866	DHX40
ENSG00000001461	93.7424	0.0429103	0.359866	NIPAL3
ENSG00000268388	4.71277	0.0430438	0.359866	FENDRR
ENSG00000196511	2.06922	0.0433672	0.359866	TPK1
ENSG00000172239	17.9935	0.0433861	0.359866	PAIP1
ENSG00000273702	4.74344	0.0436636	0.359866	ENSG00000273702
ENSG00000225140	52.9919	0.0436948	0.359866	LOC101930421
ENSG00000163235	12.9137	0.0440195	0.359866	TGFA
ENSG00000268006	1.59727	0.0440383	0.359866	PTOV1-AS1
ENSG00000187231	15.4305	0.0441783	0.359866	SESTD1
ENSG00000163510	3.89464	0.0442379	0.359866	CWC22
ENSG00000102543	4.91737	0.0442619	0.359866	CDADC1
ENSG00000006831	141.111	0.0444708	0.359866	ADIPOR2
ENSG00000122507	7.27481	0.0446444	0.359866	BBS9
ENSG00000117318	51.8826	0.0446681	0.359866	ID3
ENSG00000258289	21.0356	0.0448746	0.359866	CHURC1
ENSG00000036549	6.15009	0.0449304	0.359866	ZZZ3
ENSG00000044115	114.325	0.0450075	0.359866	CTNNA1
ENSG00000081479	39.1821	0.0450267	0.359866	LRP2
ENSG00000230461	10.5232	0.0453543	0.36109	PROX1-AS1
ENSG00000197265	10.4465	0.045689	0.362361	GTF2E2
ENSG00000164031	4.56523	0.0460958	0.364192	DNAJB14
ENSG00000143390	11.2792	0.0463582	0.364872	RFX5
ENSG00000157514	149.724	0.0465591	0.365066	TSC22D3
ENSG00000137154	810.098	0.0472011	0.368703	RPS6
ENSG00000141447	35.1129	0.0479001	0.370628	OSBPL1A
ENSG00000175390	39.7242	0.0481255	0.370628	EIF3F
ENSG00000138768	11.1713	0.0482096	0.370628	USO1
ENSG00000018510	6.34492	0.0484349	0.370628	AGPS
ENSG00000259768	2.57077	0.0485435	0.370628	ZFHX3-AS1
ENSG00000159479	9.78583	0.048565	0.370628	MED8
ENSG00000143947	895.511	0.0487008	0.370628	RPS27A
ENSG00000143621	27.5458	0.0489888	0.371068	ILF2
ENSG00000228223	5.8847	0.0492318	0.371068	HCG11
ENSG00000185909	6.08552	0.0494625	0.371068	KLHDC8B
ENSG00000086205	58.9523	0.0494757	0.371068	FOLH1

### Sheet: DOWN
Downregulated DEGs correlating with increasing SVA repeat length
ENSG	slope	pval	padj	symbol
ENSG00000136908	-27.7431	0.000439179	0.494373	DPM2
ENSG00000143013	-55.0678	0.000952825	0.494373	LMO4
ENSG00000257704	-7.35734	0.00105757	0.494373	INAFM1
ENSG00000160688	-7.63111	0.00115873	0.494373	FLAD1
ENSG00000119227	-11.9122	0.00178011	0.494373	PIGZ
ENSG00000231925	-40.1187	0.00207083	0.494373	TAPBP
ENSG00000148339	-23.782	0.00222433	0.494373	SLC25A25
ENSG00000183647	-3.36523	0.00244233	0.494373	ZNF530
ENSG00000142208	-19.4355	0.0028078	0.494373	AKT1
ENSG00000188322	-4.96455	0.00350039	0.494373	SBK1
ENSG00000179091	-39.3613	0.00368622	0.494373	CYC1
ENSG00000125877	-9.98763	0.00465777	0.494373	ITPA
ENSG00000176340	-44.1904	0.00489054	0.494373	COX8A
ENSG00000176946	-21.9286	0.00544109	0.494373	THAP4
ENSG00000274104	-1.9458	0.00564948	0.494373	ENSG00000274104
ENSG00000177302	-8.36558	0.00582948	0.494373	TOP3A
ENSG00000179262	-29.5255	0.00607258	0.494373	RAD23A
ENSG00000126602	-21.3485	0.00644829	0.494373	TRAP1
ENSG00000142453	-15.6892	0.00678335	0.494373	CARM1
ENSG00000130311	-17.2757	0.00680788	0.494373	DDA1
ENSG00000115159	-11.5655	0.00683941	0.494373	GPD2
ENSG00000087258	-128.84	0.0069481	0.494373	GNAO1
ENSG00000170322	-10.3484	0.00801685	0.494373	NFRKB
ENSG00000241878	-12.5504	0.00862413	0.494373	PISD
ENSG00000241553	-33.1071	0.008671	0.494373	ARPC4
ENSG00000137309	-17.0967	0.00868259	0.494373	HMGA1
ENSG00000175213	-5.09375	0.00899716	0.494373	ZNF408
ENSG00000287737	-1.75487	0.00910625	0.494373	ENSG00000287737
ENSG00000286833	-1.24115	0.00929288	0.494373	ENSG00000286833
ENSG00000262246	-11.1426	0.0101526	0.494373	CORO7
ENSG00000150990	-4.24177	0.0103874	0.494373	DHX37
ENSG00000197136	-12.2532	0.0104461	0.494373	PCNX3
ENSG00000250479	-35.1015	0.0114391	0.494373	CHCHD10
ENSG00000067829	-30.884	0.0114744	0.494373	IDH3G
ENSG00000175115	-28.8053	0.0118337	0.494373	PACS1
ENSG00000198858	-15.5386	0.0118836	0.494373	R3HDM4
ENSG00000099991	-25.0683	0.0119346	0.494373	CABIN1
ENSG00000179954	-3.69921	0.0123462	0.494373	SSC5D
ENSG00000147439	-9.23403	0.0124167	0.494373	BIN3
ENSG00000172663	-12.0249	0.0124613	0.494373	TMEM134
ENSG00000133895	-10.1804	0.0128001	0.494373	MEN1
ENSG00000087076	-20.1596	0.0131312	0.494373	HSD17B14
ENSG00000130402	-52.8496	0.013361	0.494373	ACTN4
ENSG00000231365	-4.82329	0.0136843	0.494373	WARS2-AS1
ENSG00000161999	-18.4811	0.0137206	0.494373	JMJD8
ENSG00000134030	-32.9152	0.0142628	0.494373	CTIF
ENSG00000101282	-3.23209	0.0142891	0.494373	RSPO4
ENSG00000106608	-15.227	0.0147538	0.494373	URGCP
ENSG00000163795	-5.72394	0.0147721	0.494373	ZNF513
ENSG00000067365	-2.79973	0.0151997	0.494373	METTL22
ENSG00000125458	-9.90694	0.0152037	0.494373	NT5C
ENSG00000007255	-10.2125	0.0154292	0.494373	TRAPPC6A
ENSG00000104142	-12.1512	0.0160558	0.494373	VPS18
ENSG00000116586	-17.5243	0.0163246	0.494373	LAMTOR2
ENSG00000176973	-2.4552	0.0170022	0.494373	FAM89B
ENSG00000172531	-32.7073	0.0171716	0.494373	PPP1CA
ENSG00000183161	-1.98109	0.0177238	0.494373	FANCF
ENSG00000131408	-18.8097	0.0179726	0.494373	NR1H2
ENSG00000169972	-2.7266	0.0183184	0.494373	PUSL1
ENSG00000255198	-8.95238	0.0186675	0.494373	ENSG00000255198
ENSG00000214160	-4.7679	0.0187138	0.494373	ALG3
ENSG00000079616	-14.7954	0.0191118	0.494373	KIF22
ENSG00000141985	-15.0061	0.0192564	0.494373	SH3GL1
ENSG00000141522	-72.4803	0.0197687	0.494373	ARHGDIA
ENSG00000010256	-66.6139	0.0198641	0.494373	UQCRC1
ENSG00000054148	-45.6523	0.020088	0.494373	PHPT1
ENSG00000071626	-16.5952	0.0200963	0.494373	DAZAP1
ENSG00000185236	-30.2122	0.0203525	0.494373	RAB11B
ENSG00000159199	-32.1979	0.0206132	0.494373	ATP5MC1
ENSG00000099381	-6.66988	0.0208808	0.494373	SETD1A
ENSG00000105568	-159.725	0.0209992	0.494373	PPP2R1A
ENSG00000145494	-34.2427	0.0213744	0.494373	NDUFS6
ENSG00000213079	-5.66477	0.0214847	0.494373	SCAF8
ENSG00000124257	-0.950991	0.0219917	0.494373	NEURL2
ENSG00000183258	-27.8669	0.0221236	0.494373	DDX41
ENSG00000126457	-28.189	0.022215	0.494373	PRMT1
ENSG00000242372	-12.7795	0.0225977	0.494373	EIF6
ENSG00000166165	-621.841	0.022678	0.494373	CKB
ENSG00000141956	-3.51483	0.0230446	0.494373	PRDM15
ENSG00000159788	-24.8567	0.023055	0.494373	RGS12
ENSG00000277791	-34.9181	0.0232254	0.494373	PSMB3
ENSG00000121775	-5.82608	0.0236575	0.494373	TMEM39B
ENSG00000184792	-9.31173	0.0244632	0.494373	OSBP2
ENSG00000162241	-3.71093	0.0246148	0.494373	SLC25A45
ENSG00000144591	-8.75917	0.0249961	0.494373	GMPPA
ENSG00000168936	-28.2117	0.025871	0.494373	TMEM129
ENSG00000127463	-11.4739	0.0265455	0.494373	EMC1
ENSG00000073670	-7.0684	0.0267289	0.494373	ADAM11
ENSG00000149761	-7.91113	0.0267743	0.494373	NUDT22
ENSG00000130204	-13.868	0.0267951	0.494373	TOMM40
ENSG00000149923	-17.363	0.0268351	0.494373	PPP4C
ENSG00000127666	-2.30302	0.0269234	0.494373	TICAM1
ENSG00000072518	-12.8021	0.0269246	0.494373	MARK2
ENSG00000108262	-62.5421	0.0269671	0.494373	GIT1
ENSG00000130304	-29.6845	0.0270342	0.494373	SLC27A1
ENSG00000165915	-10.9536	0.027127	0.494373	SLC39A13
ENSG00000197386	-24.7627	0.0271934	0.494373	HTT
ENSG00000248487	-8.25538	0.0271995	0.494373	ABHD14A
ENSG00000127838	-31.222	0.0274509	0.494373	PNKD
ENSG00000105669	-40.1019	0.0282036	0.494373	COPE
ENSG00000273253	-2.39531	0.0282757	0.494373	ENSG00000273253
ENSG00000242612	-4.83804	0.0285414	0.494373	DECR2
ENSG00000079313	-8.99573	0.0286311	0.494373	REXO1
ENSG00000004777	-21.336	0.0291841	0.494373	ARHGAP33
ENSG00000140365	-23.3002	0.0294003	0.494373	COMMD4
ENSG00000100360	-27.5825	0.0297383	0.494373	IFT27
ENSG00000148335	-10.8561	0.0301679	0.494373	NTMT1
ENSG00000128309	-15.4934	0.0302001	0.494373	MPST
ENSG00000197562	-8.86452	0.0308462	0.494373	RAB40C
ENSG00000161265	-3.10859	0.0309652	0.494373	U2AF1L4
ENSG00000291068	-3.92008	0.0311342	0.494373	ENSG00000291068
ENSG00000130332	-13.7149	0.0312908	0.494373	LSM7
ENSG00000166189	-4.09928	0.0314068	0.494373	HPS6
ENSG00000167799	-2.39848	0.0315174	0.494373	NUDT8
ENSG00000040487	-5.2706	0.0316763	0.494373	SLC66A1
ENSG00000137216	-20.1302	0.0319092	0.494373	TMEM63B
ENSG00000083838	-7.12439	0.0320561	0.494373	ZNF446
ENSG00000133316	-13.0966	0.0322298	0.494373	WDR74
ENSG00000204673	-10.9041	0.0327255	0.497757	AKT1S1
ENSG00000169727	-32.3846	0.0332464	0.501466	GPS1
ENSG00000136271	-15.4158	0.0340322	0.505016	DDX56
ENSG00000044090	-9.9218	0.0342895	0.505016	CUL7
ENSG00000105656	-4.78133	0.0343188	0.505016	ELL
ENSG00000145743	-12.6645	0.0346673	0.506031	FBXL17
ENSG00000150967	-6.94483	0.0351177	0.507605	ABCB9
ENSG00000085415	-6.04601	0.0356781	0.507605	SEH1L
ENSG00000088038	-7.23329	0.0358255	0.507605	CNOT3
ENSG00000160799	-14.8491	0.0360133	0.507605	CCDC12
ENSG00000162341	-2.38127	0.0365188	0.507605	TPCN2
ENSG00000130997	-2.30216	0.036721	0.507605	POLN
ENSG00000036672	-16.4282	0.0367383	0.507605	USP2
ENSG00000185800	-14.1166	0.0376883	0.514389	DMWD
ENSG00000123989	-19.7931	0.0379295	0.514389	CHPF
ENSG00000215375	-12.7003	0.0380819	0.514389	MYL5
ENSG00000196850	-5.15277	0.0393921	0.525754	PPTC7
ENSG00000261221	-5.62985	0.0395042	0.525754	ZNF865
ENSG00000182095	-10.3354	0.0401785	0.528152	TNRC18
ENSG00000189077	-19.0947	0.0404924	0.528152	TMEM120A
ENSG00000156521	-4.86575	0.0408347	0.528152	TYSND1
ENSG00000170604	-6.4956	0.0409884	0.528152	IRF2BP1
ENSG00000170906	-57.635	0.0411838	0.528152	NDUFA3
ENSG00000104976	-5.38146	0.0414351	0.528152	SNAPC2
ENSG00000119522	-10.1985	0.042928	0.539303	DENND1A
ENSG00000185818	-73.7546	0.0433646	0.539303	NAT8L
ENSG00000172354	-59.1174	0.0440042	0.539303	GNB2
ENSG00000140990	-28.64	0.0443202	0.539303	NDUFB10
ENSG00000198492	-12.5946	0.0447648	0.539303	YTHDF2
ENSG00000085644	-5.18694	0.0450376	0.539303	ZNF213
ENSG00000246922	-5.84605	0.0452805	0.539303	UBAP1L
ENSG00000179862	-6.07846	0.0457967	0.539303	CITED4
ENSG00000179456	-16.0585	0.0460273	0.539303	ZBTB18
ENSG00000105723	-12.373	0.0466237	0.539303	GSK3A
ENSG00000181790	-10.6338	0.0471129	0.539303	ADGRB1
ENSG00000101745	-8.47233	0.0471628	0.539303	ANKRD12
ENSG00000130584	-3.68845	0.0472258	0.539303	ZBTB46
ENSG00000099804	-11.1721	0.0477657	0.539303	CDC34
ENSG00000107140	-15.0728	0.0480443	0.539303	TESK1
ENSG00000128626	-4.90831	0.0482662	0.539303	MRPS12
ENSG00000123159	-28.9877	0.048386	0.539303	GIPC1
ENSG00000184207	-12.4894	0.0485282	0.539303	PGP
ENSG00000067191	-14.8583	0.0487927	0.539303	CACNB1
ENSG00000241258	-9.34679	0.0489344	0.539303	CRCP
ENSG00000218891	-4.38571	0.04918	0.539303	ZNF579
ENSG00000175573	-17.7937	0.0494385	0.539303	C11orf68
ENSG00000110435	-5.89856	0.0496939	0.539303	PDHX
ENSG00000116903	-3.18178	0.0497342	0.539303	EXOC8
ENSG00000160877	-17.3039	0.0498146	0.539303	NACC1
