## Supplemental Tables for "Tau isoform imbalance and aggregation are pathological hallmarks of X-linked dystonia-parkinsonism": Table S7.xlsx

### Sheet: PFC
Correlation coefficients, module eigengene ~ traits (shaded cells indicates adj p-val < 0.1)
	IR	Ubiq	p62	T181	S202	T217	T231	Tau5	T22
PM19	0.151643	-0.255686	-0.148015	-0.07882	0.156601	0.263846	-0.0197204	-0.155867	-0.126306
PM18	-0.217079	-0.0824843	0.144269	0.409312	0.215171	0.362664	0.341793	-0.00439906	0.432288
PM2	0.254488	-0.413496	0.0720201	0.240987	0.138172	0.281492	0.336385	0.00147131	0.0356566
PM5	0.176719	-0.383476	0.27183	0.247415	0.165685	0.233563	0.456314	0.156193	0.175735
PM13	0.0267301	-0.0310003	0.235235	0.443294	-0.0569084	0.173488	0.464401	0.121774	0.349242
PM4	0.139683	-0.216174	-0.101292	0.216279	0.254661	0.455226	0.413355	-0.017327	0.0650556
PM3	-0.0418974	0.130761	0.186327	0.3678	-0.114462	0.12823	0.47609	-0.170921	0.134056
PM11	-0.0750058	-0.0430823	0.245036	0.380294	0.0588486	0.245309	0.511226	0.00508509	0.310976
PM7	0.300149	-0.252926	0.307919	0.256535	-0.0837713	0.0518497	0.346889	0.0996143	0.0647996
PM16	0.137521	-0.0127023	0.318608	0.369021	-0.115006	0.120516	0.312552	0.122034	0.18127
PM22	0.190208	-0.448111	0.310374	-0.0368816	0.234894	0.243553	0.0427326	0.368833	-0.140186
PM17	0.114991	-0.471007	-0.197323	0.0152173	0.105003	-0.0921657	-0.0699767	-0.0634396	-0.160272
PM23	-0.0131565	0.331431	-0.388763	0.0572743	0.272629	0.365655	-0.162848	0.0728876	0.187434
PM1	0.113758	0.288753	-0.205368	-0.166057	-0.444195	-0.386094	-0.602	-0.0601099	-0.267733
PM20	-0.157952	-0.0426003	-0.369747	-0.304835	0.0876939	-0.0728239	-0.489	-0.210476	-0.359014
PM21	-0.249794	0.2172	-0.324162	-0.226009	0.00812578	-0.0446421	-0.383788	-0.266123	-0.240406
PM6	-0.152255	0.171975	-0.252771	-0.303993	-0.100574	-0.155058	-0.30685	-0.355294	-0.458113
PM9	-0.25433	0.414479	-0.163617	0.029014	-0.221319	-0.112276	-0.24238	-0.201006	-0.0233179
PM15	-0.420411	0.163648	-0.354496	-0.141038	0.0938682	0.0971043	-0.273477	-0.418807	-0.229632
PM10	-0.230886	0.178717	-0.307154	-0.159115	-0.0672102	-0.140936	-0.511704	-0.0769582	-0.123058
PM12	-0.148889	0.100479	-0.0285657	0.0930987	-0.0764376	0.0285852	0.248185	-0.37257	-0.206233
PM14	0.11612	-0.0200339	0.00698482	0.0123593	-0.284974	-0.189146	-0.00490722	-0.29872	-0.393834
PM8	0.131253	-0.417761	-0.0859251	-0.202395	-0.0558717	-0.139542	-0.291136	-0.113462	-0.386833
PM0	-0.0494744	-0.146332	-0.172429	-0.19237	-0.00989121	-0.0363426	-0.0305192	-0.37648	-0.437299

### Sheet: STR
Correlation coefficients, module eigengene ~ traits (shaded cells indicates adj p-val < 0.1)
	IR	Ubiq	p62	T181	S202	T217	T231	Tau5	T22	GFAP
SM7	0.324626	-0.564452	-0.414416	-0.365902	-0.196781	-0.695933	0.0765517	-0.211386	-0.450574	-0.466942
SM2	-0.0323318	-0.0978898	-0.129285	0.588371	-0.0405866	-0.136726	0.367887	0.505391	-0.638654	-0.0635539
SM3	-0.0838072	0.0103945	0.181374	0.343253	0.0114786	-0.00680962	0.573512	0.274822	-0.314394	-0.143799
SM46	-0.422575	-0.267892	-0.486397	-0.221097	0.0482743	0.120119	-0.436397	-0.0162895	0.188543	0.0674319
SM14	-0.374024	0.429192	0.0116775	0.142683	0.205784	0.607485	-0.295714	0.190868	0.506922	0.338585
SM22	-0.337269	0.0626266	-0.263517	0.143631	0.283385	0.607256	-0.153268	0.326281	0.241352	0.169551
SM24	-0.391891	0.106018	0.0550482	0.0915085	0.343777	0.675359	-0.184189	0.0783967	0.421171	0.508306
SM34	0.427615	0.213473	0.380686	0.0855096	-0.173349	-0.277691	-0.137529	-0.141015	-0.126703	0.0300843
SM33	0.0490218	0.119657	0.296504	-0.240529	0.1717	0.170301	-0.156027	-0.426289	0.504471	0.622729
SM26	-0.474845	-0.178057	-0.583776	-0.0816078	-0.0424872	0.113503	-0.195205	0.174135	0.124969	-0.0382935
SM45	0.168328	0.262202	0.245538	-0.0505577	-0.235223	-0.413712	-0.465832	-0.264891	0.05951	0.158334
SM23	-0.0596663	0.0738187	0.0526971	-0.580278	0.0980105	0.0864809	-0.396407	-0.482302	0.586649	0.11037
SM44	-0.205778	0.0975134	-0.451441	0.124536	-0.0885725	0.305252	-0.302806	0.359873	0.215579	0.0518714
SM5	0.172119	0.468486	0.526134	-0.423335	0.149853	0.193472	-0.327555	-0.526648	0.664936	0.186596
SM11	0.0221756	0.477835	0.286942	0.350405	0.151933	0.591416	-0.198576	0.209441	0.336594	0.483884
SM0	-0.0012751	-0.748085	-0.29977	-0.408455	0.124828	-0.188208	-0.0399458	-0.268275	-0.238196	-0.272569
SM17	0.196204	0.405795	0.528457	-0.365918	0.0552654	0.365798	0.104765	-0.471009	0.777936	0.187656
SM43	0.0695119	0.280308	0.353967	-0.20071	0.246321	0.596976	-0.16983	-0.290319	0.704819	0.517425
SM42	0.364033	0.0622912	0.628398	-0.415905	0.204005	0.0986829	0.0262625	-0.615628	0.313886	0.151141
SM41	0.215568	0.0823342	0.367441	-0.744897	0.47964	0.354473	0.0496888	-0.696764	0.645095	0.169682
SM19	0.505725	-0.265855	-0.156445	-0.601594	-0.171381	-0.511561	-0.0343063	-0.478356	0.0246349	-0.291826
SM9	0.389433	0.0226122	0.0132808	-0.664606	-0.0683468	-0.120206	-0.180635	-0.557096	0.514971	-0.00257216
SM40	-0.577491	-0.124424	-0.4474	0.46304	0.173007	0.341826	-0.00645122	0.626683	-0.290068	-0.0398228
SM15	-0.202607	0.294762	0.151067	-0.305039	-0.134751	-0.191148	-0.20074	-0.402279	0.461044	0.148617
SM25	-0.0947276	0.204825	-0.0308575	-0.258092	0.204482	0.515132	-0.359412	-0.160235	0.63	0.361242
SM39	0.26222	0.140895	0.282381	-0.423683	0.015524	-0.0935849	-0.39813	-0.568392	0.481014	0.442387
SM31	-0.252515	0.241476	-0.210858	0.688109	0.0223753	0.454828	-0.0104644	0.662629	-0.0628737	0.410014
SM8	0.0383174	-0.319976	-0.697694	0.0791638	-0.272075	-0.367667	0.1604	0.256192	-0.350324	-0.11555
SM38	-0.214894	-0.154057	-0.547747	0.46094	-0.120328	0.10456	0.460325	0.621236	-0.273091	0.013629
SM6	-0.101737	0.281578	-0.0518776	-0.427103	-0.125197	0.0459084	-0.233969	-0.350679	0.690958	0.194323
SM20	0.366311	0.317167	0.679675	0.119189	0.0255746	-0.0979785	-0.0475934	-0.186377	-0.101134	-0.00603442
SM29	0.62242	0.0336022	0.193472	-0.439803	-0.160586	-0.351551	-0.0164338	-0.478071	0.149024	-0.0759146
SM13	-0.00766111	0.0508162	-0.169837	-0.447066	-0.255431	-0.367273	-0.308781	-0.33552	0.285302	-0.121531
SM28	0.247203	0.100808	-0.0754035	-0.545524	-0.107226	-0.142072	-0.221393	-0.498754	0.534438	0.246757
SM37	-0.170733	-0.591759	-0.77279	-0.207925	-0.115162	-0.277655	0.0814444	0.0770124	-0.263175	-0.229671
SM30	-0.316159	0.484949	0.330005	0.210518	0.205873	0.550156	-0.0693453	0.0133229	0.491588	0.629977
SM12	0.406696	0.0263296	0.277713	-0.564463	-0.13821	-0.576159	-0.11554	-0.655331	0.103654	-0.146256
SM1	0.0750367	0.1086	0.193137	0.60871	-0.0462439	-0.0410978	-0.0117025	0.398467	-0.497273	0.0168222
SM27	-0.141977	0.473399	-0.0723355	0.0406157	-0.0232067	0.403347	-0.359289	0.068528	0.612156	0.476508
SM4	0.0877355	-0.453069	-0.361393	-0.605393	-0.0307178	-0.365128	-0.0474074	-0.390593	0.030661	-0.2726
