## Supplemental Tables for "Tau isoform imbalance and aggregation are pathological hallmarks of X-linked dystonia-parkinsonism": Table S11.xlsx

### Sheet: Sheet1
Antibody	Target	Manufacturer	Catalogue #	Host species	Clonality	Dilution
name						WB	IF staining
Ubiquitin	Ubiquitin	Proteintech	10201-2-AP	Rabbit	Polyclonal	N/A	1:200
p62	p62	Abcam	ab56416	Mouse	Monoclonal	N/A	1:100
D54D2	Amyloid-β	Cell Signaling Technology	8243	Rabbit	Monoclonal	N/A	1:200
TDP-43	TDP-43	Proteintech	10782-2-AP	Rabbit	Polyclonal	N/A	1:500
pTDP-43	pTDP-43	CosmoBio	CAC-TIP-PTD-M01A	Mouse	Monoclonal	N/A	1:500
LB509	α-synuclein	ThermoFisher	18-0215	Mouse	Monoclonal	N/A	1:100
		Scientific				N/A	1:100
EP1536Y	Phosphorylated	Abcam	ab51253	Rabbit	Monoclonal	N/A	1:200
	α-synuclein					N/A	1:200
Tau5	Total Tau	EMD Millipore	577901	Mouse	Monoclonal	1:1,000	1:200
	(Middle region epitope)
HT7	Total Tau	ThermoFisher	MN1000	Mouse	Monoclonal	1:1,000	1:200
	(Central region epitope)	Scientific
Tau12	Total Tau	BioLegend	806501	Mouse	Monoclonal	1:1,000	N/A
	(N-terminal epitope)					1:1,000	1:100
RD3	3-repeat tau isoform	EMD Millipore	05-803	Mouse	Monoclonal	1:500	1:100
RD4	4-repeat tau isoform	EMD Millipore	05-804	Mouse	Monoclonal	1:500	1:100
GT38	AD tau conformation	Abcam	ab246808	Mouse	Monoclonal	1:1,000	1:500
T22	Oligomeric tau	EMD Millipore	ABN454	Rabbit	Polyclonal	1:1,000	1:200
TOC1		ThermoFisher	MA5-51567	Rabbit	Monoclonal	1:1,000	1:500
		Scientific				1:1,000	1:100
pT181 - Ms	Hyperphosphorylated tau	ThermoFisher	MN1050	Mouse	Monoclonal	N/A	1:250
		Scientific
pT181 - Rb		Abcam	ab75679	Rabbit	Polyclonal	1:1,000	1:250
AT8		ThermoFisher	MN1020B	Mouse	Monoclonal	1:1,000	1:500
		Scientific
pT205 - Rb		ThermoFisher	44-738G	Rabbit	Polyclonal	1:1,000	1:500
		Scientific
pT217 - Rb		ThermoFisher	44-744	Rabbit	Polyclonal	1:1,000	1:500
		Scientific
pT231 - Ms		ThermoFisher	MN1040	Mouse	Monoclonal	N/A	1:500
		Scientific
MAP2 - Ch	MAP2	BioLegend	822501	Chicken	Polyclonal	N/A	1:500
GFAP - Rat	GFAP	ThermoFisher	13-0300	Rat	Monoclonal	N/A	1:500
		Scientific
CD68 - Ms	CD68	BioLegend	916104	Mouse	Monoclonal	N/A	1:100
