## Supplemental Tables for "Tau isoform imbalance and aggregation are pathological hallmarks of X-linked dystonia-parkinsonism": Table S12.xlsx

### Sheet: Sheet1
Antibody name	Manufacturer	Catalogue #	Dilution
			IF	Immunoblot
Donkey anti-Mouse 568	ThermoFisher Scientific	A10037	1:1,000	N/A
Goat anti-Rat Cy3	Abcam	Ab98416	1:500	N/A
Donkey anti-Rabbit 488	ThermoFisher Scientific	A21206	1:1,000	N/A
Goat anti-Guine Pig 488	Abcam	ab150185	1:1,000	N/A
Goat anti-Rat 488	ThermoFisher Scientific	A11006	1:500	N/A
Goat anti-Rabbit 750	ThermoFisher Scientific	A-21039	1:1,000	N/A
Donkey anti-Goat 568	ThermoFisher Scientific	A-11057	0.5625	N/A
Donkey anti-Mouse 647	ThermoFisher Scientific	A-31571	1:1,000	N/A
Donkey anti-Rabbit 568	ThermoFisher Scientific	A10042	1:1,000	N/A
Goat anti-Rat 647	Abcam	ab150159	1:1,000	N/A
Donkey anti-Rabbit 647	ThermoFisher Scientific	A-31573	1:1,000	N/A
IRDye 800CW Donkey anti-Rabbit	LI-COR Biosciences	926–32213	N/A	1:5,000
IgG Secondary Antibody
IRDye 680RD Goat anti-Mouse	LI-COR Biosciences	926–68070	N/A	1:5,000
IgG Secondary Antibody
